# Shared genetic architecture between anorexia nervosa and metabolomic biomarkers suggest underlying causal pathways

**DOI:** 10.64898/2025.11.29.25341234

**Authors:** Carolina Makowski, Alexey Shadrin, Sara E. Stinson, Nora R. Bakken, Helga Ask, Alexandra Havdahl, Anders M. Dale, Ole A. Andreassen, Dennis van der Meer

## Abstract

**Background:** Anorexia Nervosa (AN) has a high mortality rate and often a chronic illness course, but lacks effective treatments. AN is heritable and shares genetic architecture with cardiometabolic traits, while the relationship to metabolomic markers is unknown.

**Methods:** We examined shared genetic architecture between AN and 249 metabolomic biomarkers, and compared profiles with related mental health, anthropometric and cardiometabolic traits. Genetic and biological overlap was assessed with global genetic correlations, conjunctional false discovery rate, bivariate Gaussian mixture modeling, and gene set enrichment analysis across body tissues. We also explored causal relationships between AN, body mass index (BMI), and metabolomic biomarkers.

**Results:** Significant genetic correlations were found between AN and 142 metabolomic biomarkers, which were opposite in direction to cardiometabolic traits such as BMI and type 2 diabetes (r_s_<-0.94), and stronger than correlations with anxiety. Shared variants between AN and metabolomic biomarkers, particularly lipid-based metabolites, exhibited a mixture of positive and negative effects. These were mapped to genes involved in lipid-related cell signals, developmental growth, and inflammation, and were widely expressed in the brain, most internal organs and female reproductive organs. Causal bidirectional influences between AN and metabolomic biomarkers were found to act through their respective influence on BMI.

**Conclusions:** Strong associations between AN and metabolomic markers, opposite in direction to anthropometric and cardiometabolic traits, are driven by developmental and lipid-based biological processes, with a potential mediating role of BMI. The findings offer a novel perspective on the mechanisms of AN and suggest opportunities for targeting specific metabolomic biomarkers in weight restoration approaches.
