## Supplementary Table 1 for "Shared genetic architecture between anorexia nervosa and metabolomic biomarkers suggest underlying causal pathways"

Supplementary Table 1. Details of 249 circulating metabolomic biomarkers included in Nightingale panel
Full Name	Abbreviation	group
3-Hydroxybutyrate	bOHbutyrate	Ketone bodies
Acetate	Acetate	Ketone bodies
Acetoacetate	Acetoacetate	Ketone bodies
Acetone	Acetone	Ketone bodies
Alanine	Ala	Amino acids
Albumin	Albumin	Fluid balance
Apolipoprotein A1	ApoA1	Apolipoproteins
Apolipoprotein B	ApoB	Apolipoproteins
Apolipoprotein B to Apolipoprotein A1 ratio	ApoB_by_ApoA1	Relative lipoprotein lipid concentrations
Average Diameter for HDL Particles	HDL_size	Lipoprotein particle sizes
Average Diameter for LDL Particles	LDL_size	Lipoprotein particle sizes
Average Diameter for VLDL Particles	VLDL_size	Lipoprotein particle sizes
Cholesterol in Chylomicrons and Extremely Large VLDL	XXL_VLDL_C	Lipoprotein subclasses
Cholesterol in IDL	IDL_C	Lipoprotein subclasses
Cholesterol in Large HDL	L_HDL_C	Lipoprotein subclasses
Cholesterol in Large LDL	L_LDL_C	Lipoprotein subclasses
Cholesterol in Large VLDL	L_VLDL_C	Lipoprotein subclasses
Cholesterol in Medium HDL	M_HDL_C	Lipoprotein subclasses
Cholesterol in Medium LDL	M_LDL_C	Lipoprotein subclasses
Cholesterol in Medium VLDL	M_VLDL_C	Lipoprotein subclasses
Cholesterol in Small HDL	S_HDL_C	Lipoprotein subclasses
Cholesterol in Small LDL	S_LDL_C	Lipoprotein subclasses
Cholesterol in Small VLDL	S_VLDL_C	Lipoprotein subclasses
Cholesterol in Very Large HDL	XL_HDL_C	Lipoprotein subclasses
Cholesterol in Very Large VLDL	XL_VLDL_C	Lipoprotein subclasses
Cholesterol in Very Small VLDL	XS_VLDL_C	Lipoprotein subclasses
Cholesterol to Total Lipids in Chylomicrons and Extremely Large VLDL percentage	XXL_VLDL_C_pct	Relative lipoprotein lipid concentrations
Cholesterol to Total Lipids in IDL percentage	IDL_C_pct	Relative lipoprotein lipid concentrations
Cholesterol to Total Lipids in Large HDL percentage	L_HDL_C_pct	Relative lipoprotein lipid concentrations
Cholesterol to Total Lipids in Large LDL percentage	L_LDL_C_pct	Relative lipoprotein lipid concentrations
Cholesterol to Total Lipids in Large VLDL percentage	L_VLDL_C_pct	Relative lipoprotein lipid concentrations
Cholesterol to Total Lipids in Medium HDL percentage	M_HDL_C_pct	Relative lipoprotein lipid concentrations
Cholesterol to Total Lipids in Medium LDL percentage	M_LDL_C_pct	Relative lipoprotein lipid concentrations
Cholesterol to Total Lipids in Medium VLDL percentage	M_VLDL_C_pct	Relative lipoprotein lipid concentrations
Cholesterol to Total Lipids in Small HDL percentage	S_HDL_C_pct	Relative lipoprotein lipid concentrations
Cholesterol to Total Lipids in Small LDL percentage	S_LDL_C_pct	Relative lipoprotein lipid concentrations
Cholesterol to Total Lipids in Small VLDL percentage	S_VLDL_C_pct	Relative lipoprotein lipid concentrations
Cholesterol to Total Lipids in Very Large HDL percentage	XL_HDL_C_pct	Relative lipoprotein lipid concentrations
Cholesterol to Total Lipids in Very Large VLDL percentage	XL_VLDL_C_pct	Relative lipoprotein lipid concentrations
Cholesterol to Total Lipids in Very Small VLDL percentage	XS_VLDL_C_pct	Relative lipoprotein lipid concentrations
Cholesteryl Esters in Chylomicrons and Extremely Large VLDL	XXL_VLDL_CE	Lipoprotein subclasses
Cholesteryl Esters in HDL	HDL_CE	Cholesteryl esters
Cholesteryl Esters in IDL	IDL_CE	Lipoprotein subclasses
Cholesteryl Esters in LDL	LDL_CE	Cholesteryl esters
Cholesteryl Esters in Large HDL	L_HDL_CE	Lipoprotein subclasses
Cholesteryl Esters in Large LDL	L_LDL_CE	Lipoprotein subclasses
Cholesteryl Esters in Large VLDL	L_VLDL_CE	Lipoprotein subclasses
Cholesteryl Esters in Medium HDL	M_HDL_CE	Lipoprotein subclasses
Cholesteryl Esters in Medium LDL	M_LDL_CE	Lipoprotein subclasses
Cholesteryl Esters in Medium VLDL	M_VLDL_CE	Lipoprotein subclasses
Cholesteryl Esters in Small HDL	S_HDL_CE	Lipoprotein subclasses
Cholesteryl Esters in Small LDL	S_LDL_CE	Lipoprotein subclasses
Cholesteryl Esters in Small VLDL	S_VLDL_CE	Lipoprotein subclasses
Cholesteryl Esters in VLDL	VLDL_CE	Cholesteryl esters
Cholesteryl Esters in Very Large HDL	XL_HDL_CE	Lipoprotein subclasses
Cholesteryl Esters in Very Large VLDL	XL_VLDL_CE	Lipoprotein subclasses
Cholesteryl Esters in Very Small VLDL	XS_VLDL_CE	Lipoprotein subclasses
Cholesteryl Esters to Total Lipids in Chylomicrons and Extremely Large VLDL percentage	XXL_VLDL_CE_pct	Relative lipoprotein lipid concentrations
Cholesteryl Esters to Total Lipids in IDL percentage	IDL_CE_pct	Relative lipoprotein lipid concentrations
Cholesteryl Esters to Total Lipids in Large HDL percentage	L_HDL_CE_pct	Relative lipoprotein lipid concentrations
Cholesteryl Esters to Total Lipids in Large LDL percentage	L_LDL_CE_pct	Relative lipoprotein lipid concentrations
Cholesteryl Esters to Total Lipids in Large VLDL percentage	L_VLDL_CE_pct	Relative lipoprotein lipid concentrations
Cholesteryl Esters to Total Lipids in Medium HDL percentage	M_HDL_CE_pct	Relative lipoprotein lipid concentrations
Cholesteryl Esters to Total Lipids in Medium LDL percentage	M_LDL_CE_pct	Relative lipoprotein lipid concentrations
Cholesteryl Esters to Total Lipids in Medium VLDL percentage	M_VLDL_CE_pct	Relative lipoprotein lipid concentrations
Cholesteryl Esters to Total Lipids in Small HDL percentage	S_HDL_CE_pct	Relative lipoprotein lipid concentrations
Cholesteryl Esters to Total Lipids in Small LDL percentage	S_LDL_CE_pct	Relative lipoprotein lipid concentrations
Cholesteryl Esters to Total Lipids in Small VLDL percentage	S_VLDL_CE_pct	Relative lipoprotein lipid concentrations
Cholesteryl Esters to Total Lipids in Very Large HDL percentage	XL_HDL_CE_pct	Relative lipoprotein lipid concentrations
Cholesteryl Esters to Total Lipids in Very Large VLDL percentage	XL_VLDL_CE_pct	Relative lipoprotein lipid concentrations
Cholesteryl Esters to Total Lipids in Very Small VLDL percentage	XS_VLDL_CE_pct	Relative lipoprotein lipid concentrations
Citrate	Citrate	Glycolysis related metabolites
Clinical LDL Cholesterol	Clinical_LDL_C	Cholesterol
Concentration of Chylomicrons and Extremely Large VLDL Particles	XXL_VLDL_P	Lipoprotein subclasses
Concentration of HDL Particles	HDL_P	Lipoprotein particle concentrations
Concentration of IDL Particles	IDL_P	Lipoprotein subclasses
Concentration of LDL Particles	LDL_P	Lipoprotein particle concentrations
Concentration of Large HDL Particles	L_HDL_P	Lipoprotein subclasses
Concentration of Large LDL Particles	L_LDL_P	Lipoprotein subclasses
Concentration of Large VLDL Particles	L_VLDL_P	Lipoprotein subclasses
Concentration of Medium HDL Particles	M_HDL_P	Lipoprotein subclasses
Concentration of Medium LDL Particles	M_LDL_P	Lipoprotein subclasses
Concentration of Medium VLDL Particles	M_VLDL_P	Lipoprotein subclasses
Concentration of Small HDL Particles	S_HDL_P	Lipoprotein subclasses
Concentration of Small LDL Particles	S_LDL_P	Lipoprotein subclasses
Concentration of Small VLDL Particles	S_VLDL_P	Lipoprotein subclasses
Concentration of VLDL Particles	VLDL_P	Lipoprotein particle concentrations
Concentration of Very Large HDL Particles	XL_HDL_P	Lipoprotein subclasses
Concentration of Very Large VLDL Particles	XL_VLDL_P	Lipoprotein subclasses
Concentration of Very Small VLDL Particles	XS_VLDL_P	Lipoprotein subclasses
Creatinine	Creatinine	Fluid balance
Degree of Unsaturation	Unsaturation	Fatty acids
Docosahexaenoic Acid	DHA	Fatty acids
Docosahexaenoic Acid to Total Fatty Acids percentage	DHA_pct	Relative lipoprotein lipid concentrations
Free Cholesterol in Chylomicrons and Extremely Large VLDL	XXL_VLDL_FC	Lipoprotein subclasses
Free Cholesterol in HDL	HDL_FC	Free cholesterol
Free Cholesterol in IDL	IDL_FC	Lipoprotein subclasses
Free Cholesterol in LDL	LDL_FC	Free cholesterol
Free Cholesterol in Large HDL	L_HDL_FC	Lipoprotein subclasses
Free Cholesterol in Large LDL	L_LDL_FC	Lipoprotein subclasses
Free Cholesterol in Large VLDL	L_VLDL_FC	Lipoprotein subclasses
Free Cholesterol in Medium HDL	M_HDL_FC	Lipoprotein subclasses
Free Cholesterol in Medium LDL	M_LDL_FC	Lipoprotein subclasses
Free Cholesterol in Medium VLDL	M_VLDL_FC	Lipoprotein subclasses
Free Cholesterol in Small HDL	S_HDL_FC	Lipoprotein subclasses
Free Cholesterol in Small LDL	S_LDL_FC	Lipoprotein subclasses
Free Cholesterol in Small VLDL	S_VLDL_FC	Lipoprotein subclasses
Free Cholesterol in VLDL	VLDL_FC	Free cholesterol
Free Cholesterol in Very Large HDL	XL_HDL_FC	Lipoprotein subclasses
Free Cholesterol in Very Large VLDL	XL_VLDL_FC	Lipoprotein subclasses
Free Cholesterol in Very Small VLDL	XS_VLDL_FC	Lipoprotein subclasses
Free Cholesterol to Total Lipids in Chylomicrons and Extremely Large VLDL percentage	XXL_VLDL_FC_pct	Relative lipoprotein lipid concentrations
Free Cholesterol to Total Lipids in IDL percentage	IDL_FC_pct	Relative lipoprotein lipid concentrations
Free Cholesterol to Total Lipids in Large HDL percentage	L_HDL_FC_pct	Relative lipoprotein lipid concentrations
Free Cholesterol to Total Lipids in Large LDL percentage	L_LDL_FC_pct	Relative lipoprotein lipid concentrations
Free Cholesterol to Total Lipids in Large VLDL percentage	L_VLDL_FC_pct	Relative lipoprotein lipid concentrations
Free Cholesterol to Total Lipids in Medium HDL percentage	M_HDL_FC_pct	Relative lipoprotein lipid concentrations
Free Cholesterol to Total Lipids in Medium LDL percentage	M_LDL_FC_pct	Relative lipoprotein lipid concentrations
Free Cholesterol to Total Lipids in Medium VLDL percentage	M_VLDL_FC_pct	Relative lipoprotein lipid concentrations
Free Cholesterol to Total Lipids in Small HDL percentage	S_HDL_FC_pct	Relative lipoprotein lipid concentrations
Free Cholesterol to Total Lipids in Small LDL percentage	S_LDL_FC_pct	Relative lipoprotein lipid concentrations
Free Cholesterol to Total Lipids in Small VLDL percentage	S_VLDL_FC_pct	Relative lipoprotein lipid concentrations
Free Cholesterol to Total Lipids in Very Large HDL percentage	XL_HDL_FC_pct	Relative lipoprotein lipid concentrations
Free Cholesterol to Total Lipids in Very Large VLDL percentage	XL_VLDL_FC_pct	Relative lipoprotein lipid concentrations
Free Cholesterol to Total Lipids in Very Small VLDL percentage	XS_VLDL_FC_pct	Relative lipoprotein lipid concentrations
Glucose	Glucose	Glycolysis related metabolites
Glutamine	Gln	Amino acids
Glycine	Gly	Amino acids
Glycoprotein Acetyls	GlycA	Inflammation
HDL Cholesterol	HDL_C	Cholesterol
Histidine	His	Amino acids
Isoleucine	Ile	Amino acids
LDL Cholesterol	LDL_C	Cholesterol
Lactate	Lactate	Glycolysis related metabolites
Leucine	Leu	Amino acids
Linoleic Acid	LA	Fatty acids
Linoleic Acid to Total Fatty Acids percentage	LA_pct	Relative lipoprotein lipid concentrations
Monounsaturated Fatty Acids	MUFA	Fatty acids
Monounsaturated Fatty Acids to Total Fatty Acids percentage	MUFA_pct	Relative lipoprotein lipid concentrations
Omega-3 Fatty Acids	Omega_3	Fatty acids
Omega-3 Fatty Acids to Total Fatty Acids percentage	Omega_3_pct	Relative lipoprotein lipid concentrations
Omega-6 Fatty Acids	Omega_6	Fatty acids
Omega-6 Fatty Acids to Omega-3 Fatty Acids ratio	Omega_6_by_Omega_3	Relative lipoprotein lipid concentrations
Omega-6 Fatty Acids to Total Fatty Acids percentage	Omega_6_pct	Relative lipoprotein lipid concentrations
Phenylalanine	Phe	Amino acids
Phosphatidylcholines	Phosphatidylc	Other lipids
Phosphoglycerides	Phosphoglyc	Other lipids
Phospholipids in Chylomicrons and Extremely Large VLDL	XXL_VLDL_PL	Lipoprotein subclasses
Phospholipids in HDL	HDL_PL	Phospholipids
Phospholipids in IDL	IDL_PL	Lipoprotein subclasses
Phospholipids in LDL	LDL_PL	Phospholipids
Phospholipids in Large HDL	L_HDL_PL	Lipoprotein subclasses
Phospholipids in Large LDL	L_LDL_PL	Lipoprotein subclasses
Phospholipids in Large VLDL	L_VLDL_PL	Lipoprotein subclasses
Phospholipids in Medium HDL	M_HDL_PL	Lipoprotein subclasses
Phospholipids in Medium LDL	M_LDL_PL	Lipoprotein subclasses
Phospholipids in Medium VLDL	M_VLDL_PL	Lipoprotein subclasses
Phospholipids in Small HDL	S_HDL_PL	Lipoprotein subclasses
Phospholipids in Small LDL	S_LDL_PL	Lipoprotein subclasses
Phospholipids in Small VLDL	S_VLDL_PL	Lipoprotein subclasses
Phospholipids in VLDL	VLDL_PL	Phospholipids
Phospholipids in Very Large HDL	XL_HDL_PL	Lipoprotein subclasses
Phospholipids in Very Large VLDL	XL_VLDL_PL	Lipoprotein subclasses
Phospholipids in Very Small VLDL	XS_VLDL_PL	Lipoprotein subclasses
Phospholipids to Total Lipids in Chylomicrons and Extremely Large VLDL percentage	XXL_VLDL_PL_pct	Relative lipoprotein lipid concentrations
Phospholipids to Total Lipids in IDL percentage	IDL_PL_pct	Relative lipoprotein lipid concentrations
Phospholipids to Total Lipids in Large HDL percentage	L_HDL_PL_pct	Relative lipoprotein lipid concentrations
Phospholipids to Total Lipids in Large LDL percentage	L_LDL_PL_pct	Relative lipoprotein lipid concentrations
Phospholipids to Total Lipids in Large VLDL percentage	L_VLDL_PL_pct	Relative lipoprotein lipid concentrations
Phospholipids to Total Lipids in Medium HDL percentage	M_HDL_PL_pct	Relative lipoprotein lipid concentrations
Phospholipids to Total Lipids in Medium LDL percentage	M_LDL_PL_pct	Relative lipoprotein lipid concentrations
Phospholipids to Total Lipids in Medium VLDL percentage	M_VLDL_PL_pct	Relative lipoprotein lipid concentrations
Phospholipids to Total Lipids in Small HDL percentage	S_HDL_PL_pct	Relative lipoprotein lipid concentrations
Phospholipids to Total Lipids in Small LDL percentage	S_LDL_PL_pct	Relative lipoprotein lipid concentrations
Phospholipids to Total Lipids in Small VLDL percentage	S_VLDL_PL_pct	Relative lipoprotein lipid concentrations
Phospholipids to Total Lipids in Very Large HDL percentage	XL_HDL_PL_pct	Relative lipoprotein lipid concentrations
Phospholipids to Total Lipids in Very Large VLDL percentage	XL_VLDL_PL_pct	Relative lipoprotein lipid concentrations
Phospholipids to Total Lipids in Very Small VLDL percentage	XS_VLDL_PL_pct	Relative lipoprotein lipid concentrations
Polyunsaturated Fatty Acids	PUFA	Fatty acids
Polyunsaturated Fatty Acids to Monounsaturated Fatty Acids ratio	PUFA_by_MUFA	Relative lipoprotein lipid concentrations
Polyunsaturated Fatty Acids to Total Fatty Acids percentage	PUFA_pct	Relative lipoprotein lipid concentrations
Pyruvate	Pyruvate	Glycolysis related metabolites
Remnant Cholesterol (Non-HDL Non-LDL -Cholesterol)	Remnant_C	Cholesterol
Saturated Fatty Acids	SFA	Fatty acids
Saturated Fatty Acids to Total Fatty Acids percentage	SFA_pct	Relative lipoprotein lipid concentrations
Sphingomyelins	Sphingomyelins	Other lipids
Total Cholesterol	Total_C	Cholesterol
Total Cholesterol Minus HDL-C	non_HDL_C	Cholesterol
Total Cholines	Cholines	Other lipids
Total Concentration of Branched-Chain Amino Acids (Leucine + Isoleucine + Valine)	Total_BCAA	Amino acids
Total Concentration of Lipoprotein Particles	Total_P	Lipoprotein particle concentrations
Total Esterified Cholesterol	Total_CE	Cholesteryl esters
Total Fatty Acids	Total_FA	Fatty acids
Total Free Cholesterol	Total_FC	Free cholesterol
Total Lipids in Chylomicrons and Extremely Large VLDL	XXL_VLDL_L	Lipoprotein subclasses
Total Lipids in HDL	HDL_L	Total lipids
Total Lipids in IDL	IDL_L	Lipoprotein subclasses
Total Lipids in LDL	LDL_L	Total lipids
Total Lipids in Large HDL	L_HDL_L	Lipoprotein subclasses
Total Lipids in Large LDL	L_LDL_L	Lipoprotein subclasses
Total Lipids in Large VLDL	L_VLDL_L	Lipoprotein subclasses
Total Lipids in Lipoprotein Particles	Total_L	Total lipids
Total Lipids in Medium HDL	M_HDL_L	Lipoprotein subclasses
Total Lipids in Medium LDL	M_LDL_L	Lipoprotein subclasses
Total Lipids in Medium VLDL	M_VLDL_L	Lipoprotein subclasses
Total Lipids in Small HDL	S_HDL_L	Lipoprotein subclasses
Total Lipids in Small LDL	S_LDL_L	Lipoprotein subclasses
Total Lipids in Small VLDL	S_VLDL_L	Lipoprotein subclasses
Total Lipids in VLDL	VLDL_L	Total lipids
Total Lipids in Very Large HDL	XL_HDL_L	Lipoprotein subclasses
Total Lipids in Very Large VLDL	XL_VLDL_L	Lipoprotein subclasses
Total Lipids in Very Small VLDL	XS_VLDL_L	Lipoprotein subclasses
Total Phospholipids in Lipoprotein Particles	Total_PL	Phospholipids
Total Triglycerides	Total_TG	Triglycerides
Triglycerides in Chylomicrons and Extremely Large VLDL	XXL_VLDL_TG	Lipoprotein subclasses
Triglycerides in HDL	HDL_TG	Triglycerides
Triglycerides in IDL	IDL_TG	Lipoprotein subclasses
Triglycerides in LDL	LDL_TG	Triglycerides
Triglycerides in Large HDL	L_HDL_TG	Lipoprotein subclasses
Triglycerides in Large LDL	L_LDL_TG	Lipoprotein subclasses
Triglycerides in Large VLDL	L_VLDL_TG	Lipoprotein subclasses
Triglycerides in Medium HDL	M_HDL_TG	Lipoprotein subclasses
Triglycerides in Medium LDL	M_LDL_TG	Lipoprotein subclasses
Triglycerides in Medium VLDL	M_VLDL_TG	Lipoprotein subclasses
Triglycerides in Small HDL	S_HDL_TG	Lipoprotein subclasses
Triglycerides in Small LDL	S_LDL_TG	Lipoprotein subclasses
Triglycerides in Small VLDL	S_VLDL_TG	Lipoprotein subclasses
Triglycerides in VLDL	VLDL_TG	Triglycerides
Triglycerides in Very Large HDL	XL_HDL_TG	Lipoprotein subclasses
Triglycerides in Very Large VLDL	XL_VLDL_TG	Lipoprotein subclasses
Triglycerides in Very Small VLDL	XS_VLDL_TG	Lipoprotein subclasses
Triglycerides to Phosphoglycerides ratio	TG_by_PG	Relative lipoprotein lipid concentrations
Triglycerides to Total Lipids in Chylomicrons and Extremely Large VLDL percentage	XXL_VLDL_TG_pct	Relative lipoprotein lipid concentrations
Triglycerides to Total Lipids in IDL percentage	IDL_TG_pct	Relative lipoprotein lipid concentrations
Triglycerides to Total Lipids in Large HDL percentage	L_HDL_TG_pct	Relative lipoprotein lipid concentrations
Triglycerides to Total Lipids in Large LDL percentage	L_LDL_TG_pct	Relative lipoprotein lipid concentrations
Triglycerides to Total Lipids in Large VLDL percentage	L_VLDL_TG_pct	Relative lipoprotein lipid concentrations
Triglycerides to Total Lipids in Medium HDL percentage	M_HDL_TG_pct	Relative lipoprotein lipid concentrations
Triglycerides to Total Lipids in Medium LDL percentage	M_LDL_TG_pct	Relative lipoprotein lipid concentrations
Triglycerides to Total Lipids in Medium VLDL percentage	M_VLDL_TG_pct	Relative lipoprotein lipid concentrations
Triglycerides to Total Lipids in Small HDL percentage	S_HDL_TG_pct	Relative lipoprotein lipid concentrations
Triglycerides to Total Lipids in Small LDL percentage	S_LDL_TG_pct	Relative lipoprotein lipid concentrations
Triglycerides to Total Lipids in Small VLDL percentage	S_VLDL_TG_pct	Relative lipoprotein lipid concentrations
Triglycerides to Total Lipids in Very Large HDL percentage	XL_HDL_TG_pct	Relative lipoprotein lipid concentrations
Triglycerides to Total Lipids in Very Large VLDL percentage	XL_VLDL_TG_pct	Relative lipoprotein lipid concentrations
Triglycerides to Total Lipids in Very Small VLDL percentage	XS_VLDL_TG_pct	Relative lipoprotein lipid concentrations
Tyrosine	Tyr	Amino acids
VLDL Cholesterol	VLDL_C	Cholesterol
Valine	Val	Amino acids
