## Supplementary Table 2 for "Shared genetic architecture between anorexia nervosa and metabolomic biomarkers suggest underlying causal pathways"

Supplementary Table 2. References and sample sizes for included GWAS summary statistics
Trait/Measure	Acronym	Reference	DOI	NTotal	NCases	NControls	Additional Note
Metabolomic markers: Discovery	--	van der Meer et al., Nature Communications 2025	https://doi.org/10.1038/s41467-025-60058-z	300486
Metabolomic markers: Hold-out sample	--	--	--	166,530			GWAS on hold-out sample was processed identically as the discovery metabolomic dataset
Anorexia Nervosa	AN	Watson et al., Nature Genetics 2019	https://doi.org/10.1038/s41588-019-0439-2	72517	16992	55525
Anxiety	ANX	Friligkou et al., Nature Communications 2024	https://doi.org/10.1038/s41588-024-01908-2	1266780	97383	1169397	the ANX GWAS was based on a wide array of diagnoses, including generalized anxiety disorder, panic disorder, phobias (social phobia, agoraphobia, specific phobia, phobic disorder), acute/chronic stress disorders, posttraumatic stress disorder, obsessive-compulsive disorder, mixed anxiety and depressive disorder, and anxiety, dissociative and somatoform disorders (26).
Body Mass Index	BMI	Yengo et al., Human Molecular Genetics 2018	https://doi.org/10.1093/hmg/ddy271	795640
Type 2 Diabetes	T2D	Suzuki et al., Nature 2024	https://doi.org/10.1038/s41586-024-07019-6	2535601	428452	2107149
Coronary Artery Disease	CAD	Tcheandjieu et al., Nature Medicine 2022	https://doi.org/10.1038/s41591-022-01891-3	1093078	243392	849686
