## Supplementary Table 4 for "Shared genetic architecture between anorexia nervosa and metabolomic biomarkers suggest underlying causal pathways"

Supplementary Table 4. Summary of conjFDR results, number of overlapping genetic variants between AN and metabolomic markers
metabolomic_marker	# overlapping SNPs discovered by conjFDR
Cholesteryl_Esters_in_HDL	16
Triglycerides_to_Total_Lipids_in_Small_HDL_percentage	16
Average_Diameter_for_VLDL_Particles	15
Cholesterol_to_Total_Lipids_in_Medium_HDL_percentage	15
Cholesteryl_Esters_in_Large_HDL	15
Triglycerides_to_Phosphoglycerides_ratio	15
Triglycerides_to_Total_Lipids_in_Medium_HDL_percentage	15
Cholesterol_in_Large_HDL	14
Cholesterol_to_Total_Lipids_in_Large_HDL_percentage	14
Triglycerides_to_Total_Lipids_in_Large_HDL_percentage	14
Cholesteryl_Esters_to_Total_Lipids_in_Large_HDL_percentage	13
Triglycerides_to_Total_Lipids_in_Very_Large_HDL_percentage	13
Cholesterol_to_Total_Lipids_in_Medium_VLDL_percentage	12
Creatinine	12
Free_Cholesterol_in_Large_HDL	12
Phospholipids_to_Total_Lipids_in_Large_HDL_percentage	12
Total_Lipids_in_Large_HDL	12
Cholesteryl_Esters_to_Total_Lipids_in_Medium_VLDL_percentage	11
HDL_Cholesterol	11
Phospholipids_in_Large_HDL	11
Polyunsaturated_Fatty_Acids_to_Total_Fatty_Acids_percentage	11
Cholesteryl_Esters_to_Total_Lipids_in_Very_Small_VLDL_percentage	10
Citrate	10
Concentration_of_Large_HDL_Particles	10
Free_Cholesterol_in_HDL	10
Free_Cholesterol_to_Total_Lipids_in_Medium_LDL_percentage	10
Phospholipids_to_Total_Lipids_in_Medium_HDL_percentage	10
Total_Concentration_of_Lipoprotein_Particles	10
Total_Lipids_in_HDL	10
Apolipoprotein_A1	9
Average_Diameter_for_HDL_Particles	9
Cholesterol_in_Medium_HDL	9
Cholesterol_in_Very_Large_HDL	9
Cholesterol_to_Total_Lipids_in_Small_LDL_percentage	9
Cholesterol_to_Total_Lipids_in_Very_Large_VLDL_percentage	9
Cholesteryl_Esters_in_Medium_HDL	9
Cholesteryl_Esters_to_Total_Lipids_in_Medium_HDL_percentage	9
Cholesteryl_Esters_to_Total_Lipids_in_Very_Large_HDL_percentage	9
Cholesteryl_Esters_to_Total_Lipids_in_Very_Large_VLDL_percentage	9
Concentration_of_HDL_Particles	9
Degree_of_Unsaturation	9
Free_Cholesterol_in_Medium_HDL	9
Free_Cholesterol_to_Total_Lipids_in_Medium_VLDL_percentage	9
Free_Cholesterol_to_Total_Lipids_in_Small_HDL_percentage	9
Omega_6_Fatty_Acids_to_Total_Fatty_Acids_percentage	9
Phospholipids_in_Very_Large_HDL	9
Phospholipids_in_Very_Large_VLDL	9
Phospholipids_to_Total_Lipids_in_Medium_VLDL_percentage	9
Phospholipids_to_Total_Lipids_in_Small_VLDL_percentage	9
Total_Lipids_in_Very_Large_HDL	9
Total_Triglycerides	9
Triglycerides_in_Very_Large_VLDL	9
Triglycerides_to_Total_Lipids_in_Medium_VLDL_percentage	9
Cholesteryl_Esters_in_Very_Large_HDL	8
Concentration_of_Medium_HDL_Particles	8
Concentration_of_Very_Large_HDL_Particles	8
Concentration_of_Very_Large_VLDL_Particles	8
Docosahexaenoic_Acid_to_Total_Fatty_Acids_percentage	8
Free_Cholesterol_to_Total_Lipids_in_Medium_HDL_percentage	8
Monounsaturated_Fatty_Acids_to_Total_Fatty_Acids_percentage	8
Polyunsaturated_Fatty_Acids_to_Monounsaturated_Fatty_Acids_ratio	8
Sphingomyelins	8
Total_Lipids_in_Very_Large_VLDL	8
Triglycerides_in_Small_VLDL	8
Triglycerides_to_Total_Lipids_in_Small_VLDL_percentage	8
Cholesterol_in_Chylomicrons_and_Extremely_Large_VLDL	7
Cholesterol_to_Total_Lipids_in_Large_LDL_percentage	7
Free_Cholesterol_in_Large_VLDL	7
Free_Cholesterol_in_Very_Large_HDL	7
Free_Cholesterol_in_Very_Large_VLDL	7
Free_Cholesterol_to_Total_Lipids_in_Large_HDL_percentage	7
Free_Cholesterol_to_Total_Lipids_in_Large_LDL_percentage	7
Free_Cholesterol_to_Total_Lipids_in_Small_VLDL_percentage	7
Free_Cholesterol_to_Total_Lipids_in_Very_Large_HDL_percentage	7
Linoleic_Acid_to_Total_Fatty_Acids_percentage	7
Phospholipids_in_Chylomicrons_and_Extremely_Large_VLDL	7
Phospholipids_in_HDL	7
Phospholipids_to_Total_Lipids_in_Very_Large_HDL_percentage	7
Total_Lipids_in_Large_VLDL	7
Total_Lipids_in_Medium_HDL	7
Triglycerides_in_Large_VLDL	7
Triglycerides_in_Medium_VLDL	7
Triglycerides_in_Small_HDL	7
Triglycerides_in_VLDL	7
Triglycerides_to_Total_Lipids_in_Very_Small_VLDL_percentage	7
Valine	7
Cholesterol_to_Total_Lipids_in_Very_Small_VLDL_percentage	6
Concentration_of_Large_VLDL_Particles	6
Free_Cholesterol_in_Chylomicrons_and_Extremely_Large_VLDL	6
Free_Cholesterol_in_IDL	6
Free_Cholesterol_to_Total_Lipids_in_IDL_percentage	6
Phospholipids_in_Large_VLDL	6
Phospholipids_to_Total_Lipids_in_IDL_percentage	6
Phospholipids_to_Total_Lipids_in_Large_VLDL_percentage	6
Triglycerides_to_Total_Lipids_in_IDL_percentage	6
Triglycerides_to_Total_Lipids_in_Small_LDL_percentage	6
Cholesterol_in_Small_HDL	5
Cholesterol_to_Total_Lipids_in_Small_HDL_percentage	5
Cholesteryl_Esters_in_Large_LDL	5
Cholesteryl_Esters_in_Medium_VLDL	5
Cholesteryl_Esters_in_Very_Small_VLDL	5
Cholesteryl_Esters_to_Total_Lipids_in_Large_VLDL_percentage	5
Cholesteryl_Esters_to_Total_Lipids_in_Small_HDL_percentage	5
Concentration_of_Chylomicrons_and_Extremely_Large_VLDL_Particles	5
Docosahexaenoic_Acid	5
Free_Cholesterol_to_Total_Lipids_in_Small_LDL_percentage	5
Free_Cholesterol_to_Total_Lipids_in_Very_Large_VLDL_percentage	5
Glycoprotein_Acetyls	5
Phospholipids_to_Total_Lipids_in_Small_HDL_percentage	5
Phospholipids_to_Total_Lipids_in_Very_Large_VLDL_percentage	5
Phospholipids_to_Total_Lipids_in_Very_Small_VLDL_percentage	5
Total_Concentration_of_Branched_Chain_Amino_Acids_Leucine_+_Isoleucine_+_Valine	5
Total_Lipids_in_Chylomicrons_and_Extremely_Large_VLDL	5
Triglycerides_in_Chylomicrons_and_Extremely_Large_VLDL	5
Triglycerides_in_Very_Small_VLDL	5
Triglycerides_to_Total_Lipids_in_Large_LDL_percentage	5
Triglycerides_to_Total_Lipids_in_Very_Large_VLDL_percentage	5
Albumin	4
Apolipoprotein_B_to_Apolipoprotein_A1_ratio	4
Average_Diameter_for_LDL_Particles	4
Cholesterol_in_Large_LDL	4
Cholesterol_in_Large_VLDL	4
Cholesterol_in_Medium_LDL	4
Cholesterol_in_Very_Small_VLDL	4
Cholesterol_to_Total_Lipids_in_IDL_percentage	4
Cholesterol_to_Total_Lipids_in_Small_VLDL_percentage	4
Cholesterol_to_Total_Lipids_in_Very_Large_HDL_percentage	4
Cholesteryl_Esters_in_Chylomicrons_and_Extremely_Large_VLDL	4
Cholesteryl_Esters_in_Medium_LDL	4
Cholesteryl_Esters_in_Small_HDL	4
Cholesteryl_Esters_in_Small_VLDL	4
Cholesteryl_Esters_in_VLDL	4
Cholesteryl_Esters_to_Total_Lipids_in_IDL_percentage	4
Clinical_LDL_Cholesterol	4
Concentration_of_IDL_Particles	4
Concentration_of_Very_Small_VLDL_Particles	4
Free_Cholesterol_in_Medium_LDL	4
Free_Cholesterol_in_Small_HDL	4
Glutamine	4
Isoleucine	4
Linoleic_Acid	4
Monounsaturated_Fatty_Acids	4
Omega_3_Fatty_Acids_to_Total_Fatty_Acids_percentage	4
Phospholipids_in_IDL	4
Phospholipids_in_Medium_LDL	4
Phospholipids_in_Very_Small_VLDL	4
Phospholipids_to_Total_Lipids_in_Chylomicrons_and_Extremely_Large_VLDL_percentage	4
Total_Lipids_in_IDL	4
Total_Lipids_in_Medium_LDL	4
Triglycerides_in_HDL	4
Triglycerides_in_IDL	4
Triglycerides_in_Large_LDL	4
Triglycerides_in_Medium_HDL	4
Triglycerides_in_Small_LDL	4
Acetone	3
Apolipoprotein_B	3
Cholesterol_in_IDL	3
Cholesterol_in_Small_LDL	3
Cholesterol_in_Small_VLDL	3
Cholesterol_in_Very_Large_VLDL	3
Cholesterol_to_Total_Lipids_in_Large_VLDL_percentage	3
Cholesteryl_Esters_in_Large_VLDL	3
Cholesteryl_Esters_in_Small_LDL	3
Cholesteryl_Esters_in_Very_Large_VLDL	3
Cholesteryl_Esters_to_Total_Lipids_in_Large_LDL_percentage	3
Cholesteryl_Esters_to_Total_Lipids_in_Small_LDL_percentage	3
Cholesteryl_Esters_to_Total_Lipids_in_Small_VLDL_percentage	3
Concentration_of_Large_LDL_Particles	3
Concentration_of_Medium_LDL_Particles	3
Concentration_of_Small_HDL_Particles	3
Concentration_of_Small_LDL_Particles	3
Free_Cholesterol_in_LDL	3
Free_Cholesterol_in_Large_LDL	3
Free_Cholesterol_in_Medium_VLDL	3
Free_Cholesterol_in_Small_VLDL	3
Free_Cholesterol_in_Very_Small_VLDL	3
Free_Cholesterol_to_Total_Lipids_in_Very_Small_VLDL_percentage	3
Leucine	3
Omega_6_Fatty_Acids_to_Omega_3_Fatty_Acids_ratio	3
Phospholipids_in_LDL	3
Phospholipids_in_Large_LDL	3
Phospholipids_in_Medium_HDL	3
Phospholipids_in_Small_HDL	3
Phospholipids_to_Total_Lipids_in_Small_LDL_percentage	3
Polyunsaturated_Fatty_Acids	3
Remnant_Cholesterol_Non_HDL_Non_LDL__Cholesterol	3
Total_Cholesterol_Minus_HDL_C	3
Total_Cholesterol	3
Total_Esterified_Cholesterol	3
Total_Free_Cholesterol	3
Total_Lipids_in_Small_HDL	3
Total_Lipids_in_Small_VLDL	3
Total_Lipids_in_Very_Small_VLDL	3
Triglycerides_in_LDL	3
Triglycerides_in_Medium_LDL	3
Triglycerides_to_Total_Lipids_in_Medium_LDL_percentage	3
VLDL_Cholesterol	3
Acetate	2
Alanine	2
Cholesterol_in_Medium_VLDL	2
Cholesterol_to_Total_Lipids_in_Medium_LDL_percentage	2
Cholesteryl_Esters_in_IDL	2
Cholesteryl_Esters_in_LDL	2
Cholesteryl_Esters_to_Total_Lipids_in_Medium_LDL_percentage	2
Concentration_of_LDL_Particles	2
Concentration_of_Medium_VLDL_Particles	2
Concentration_of_Small_VLDL_Particles	2
Concentration_of_VLDL_Particles	2
Free_Cholesterol_in_VLDL	2
Free_Cholesterol_to_Total_Lipids_in_Large_VLDL_percentage	2
Phospholipids_in_Medium_VLDL	2
Phospholipids_in_Small_VLDL	2
Phospholipids_in_VLDL	2
Phospholipids_to_Total_Lipids_in_Large_LDL_percentage	2
Total_Fatty_Acids	2
Total_Lipids_in_LDL	2
Total_Lipids_in_Large_LDL	2
Total_Lipids_in_Lipoprotein_Particles	2
Total_Lipids_in_Medium_VLDL	2
Total_Lipids_in_Small_LDL	2
Total_Lipids_in_VLDL	2
Triglycerides_in_Very_Large_HDL	2
Triglycerides_to_Total_Lipids_in_Large_VLDL_percentage	2
Acetoacetate	1
Cholesterol_to_Total_Lipids_in_Chylomicrons_and_Extremely_Large_VLDL_percentage	1
Cholesteryl_Esters_to_Total_Lipids_in_Chylomicrons_and_Extremely_Large_VLDL_percentage	1
Free_Cholesterol_to_Total_Lipids_in_Chylomicrons_and_Extremely_Large_VLDL_percentage	1
Glucose	1
Glycine	1
Histidine	1
LDL_Cholesterol	1
Lactate	1
Omega_6_Fatty_Acids	1
Phosphatidylcholines	1
Pyruvate	1
Saturated_Fatty_Acids	1
Saturated_Fatty_Acids_to_Total_Fatty_Acids_percentage	1
Total_Cholines	1
Total_Phospholipids_in_Lipoprotein_Particles	1
Triglycerides_to_Total_Lipids_in_Chylomicrons_and_Extremely_Large_VLDL_percentage	1
3_Hydroxybutyrate	0
Omega_3_Fatty_Acids	0
Phenylalanine	0
Phosphoglycerides	0
Phospholipids_to_Total_Lipids_in_Medium_LDL_percentage	0
Triglycerides_in_Large_HDL	0
Tyrosine	0
