## Supplementary Table 6 for "Shared genetic architecture between anorexia nervosa and metabolomic biomarkers suggest underlying causal pathways"

Supplementary Table 6. MiXeR results
trait1	trait2	dice (mean)	dice (std)	pi1 (mean)	pi1 (std)	pi2 (mean)	pi2 (std)	pi12 (mean)	pi12 (std)	nc1@p9 (mean)	nc1@p9 (std)	nc2@p9 (mean)	nc2@p9 (std)	nc12@p9 (mean)	nc12@p9 (std)	rho_zero (mean)	rho_zero (std)	rho_beta (mean)	rho_beta (std)	rg (mean)	rg (std)	fraction_concordant_within_shared (mean)	fraction_concordant_within_shared (std)	best_vs_min_AIC	best_vs_min_BIC	best_vs_max_AIC	best_vs_max_BIC
Cholesteryl_Esters_in_HDL	AN	0.133244156	0.016816207	2.36E-05	2.27E-05	0.002342008	0.000152715	0.000181233	2.05E-05	75.27511079	72.29055683	7468.936884	487.0250606	577.9717144	65.49555141	0.012641024	0.001773213	0.815618323	0.100862055	0.203166103	0.007298182	0.814029299	0.066206827	9.973995269	0.577203233	6.303413525	-3.093378511
Average_Diameter_for_VLDL_Particles	AN	0.117593075	0.026476703	6.70E-06	7.85E-06	0.002365504	0.000161488	0.000157736	3.54E-05	21.37883027	25.0309277	7543.869299	515.00373	503.0393	112.8963769	-0.018271057	0.002933328	-0.952538635	0.05999557	-0.23098329	0.020121881	0.07025642	0.069909266	2.442682596	-6.954150485	1.630053448	-7.766779633
