## Supplementary Table 7 for "Shared genetic architecture between anorexia nervosa and metabolomic biomarkers suggest underlying causal pathways"

Supplementary Table 7. Gene ontology terms of biological pathways capturing shared genetic variants between AN and metabolomic markers
metabolomic_marker_fullname	metabolomic_marker_shortname	GO_term	GO_description	pathSize	GeneRatio	BgRatio	RichFactor	FoldEnrichment	zScore	pvalue	p.adjust	qvalue	geneID	Count
Polyunsaturated_Fatty_Acids_to_Total_Fatty_Acids_percentage	PUFA %	GOBP_CELLULAR_RESPONSE_TO_LIPID	Cellular Response To Lipid	616	4/9	616/17951	0.006493506	12.95165945	6.76043588	0.000150772	0.024967128	0.013083044	406/27086/4208/2042	4
Triglycerides_to_Total_Lipids_in_Very_Large_HDL_percentage	XL-HDL-TG %	GOBP_POSITIVE_REGULATION_OF_CYTOKINE_PRODUCTION	Positive Regulation Of Cytokine Production	504	4/11	504/17951	0.007936508	12.95165945	6.739077445	0.000173185	0.029124001	0.015890514	23705/958/91947/27086	4
Polyunsaturated_Fatty_Acids_to_Total_Fatty_Acids_percentage	PUFA %	GOBP_RESPONSE_TO_LIPID	Response To Lipid	932	4/9	932/17951	0.004291845	8.560324273	5.308837297	0.00073726	0.04552159	0.023853803	406/27086/4208/2042	4
Cholesterol_to_Total_Lipids_in_Medium_HDL_percentage	M-HDL-C %	GOBP_REGULATION_OF_CELLULAR_LOCALIZATION	Regulation Of Cellular Localization	988	4/11	988/17951	0.004048583	6.606919396	4.489198445	0.002203575	0.057241636	0.032249858	10425/1499/406/54741	4
Triglycerides_to_Total_Lipids_in_Very_Large_HDL_percentage	XL-HDL-TG %	GOBP_LYMPHOCYTE_ACTIVATION	Lymphocyte Activation	807	4/11	807/17951	0.004956629	8.088768728	5.102333547	0.001038169	0.061180957	0.033381295	23705/1499/958/27086	4
Triglycerides_to_Total_Lipids_in_Very_Large_HDL_percentage	XL-HDL-TG %	GOBP_CYTOKINE_PRODUCTION	Cytokine Production	888	4/11	888/17951	0.004504505	7.350941851	4.806558955	0.001483995	0.061180957	0.033381295	23705/958/91947/27086	4
Triglycerides_to_Total_Lipids_in_Small_HDL_percentage	S-HDL-TG %	GOBP_DEVELOPMENTAL_GROWTH	Developmental Growth	659	4/13	659/17951	0.006069803	8.381463756	5.197320252	0.000987264	0.059775204	0.035816721	10425/80169/1499/57468	4
Triglycerides_to_Total_Lipids_in_Medium_HDL_percentage	M-HDL-TG %	GOBP_CELL_SURFACE_RECEPTOR_PROTEIN_TYROSINE_KINASE_SIGNALING_PATHWAY	Cell Surface Receptor Protein Tyrosine Kinase Signaling Pathway	652	4/11	652/17951	0.006134969	10.01171221	5.80414111	0.000463995	0.063953877	0.037627145	23705/1499/54741/1123	4
Triglycerides_to_Total_Lipids_in_Small_HDL_percentage	S-HDL-TG %	GOBP_PROTEIN_MODIFICATION_BY_SMALL_PROTEIN_CONJUGATION	Protein Modification By Small Protein Conjugation	847	4/13	847/17951	0.00472255	6.521115248	4.431355241	0.002499349	0.066688415	0.03995905	10425/51130/1499/91947	4
Triglycerides_to_Total_Lipids_in_Small_HDL_percentage	S-HDL-TG %	GOBP_GROWTH	Growth	922	4/13	922/17951	0.004338395	5.990655765	4.188373427	0.003404574	0.066688415	0.03995905	10425/80169/1499/57468	4
Triglycerides_to_Total_Lipids_in_Small_HDL_percentage	S-HDL-TG %	GOBP_REGULATION_OF_CELLULAR_LOCALIZATION	Regulation Of Cellular Localization	988	4/13	988/17951	0.004048583	5.590470258	3.995776717	0.004370556	0.066688415	0.03995905	10425/1499/406/54741	4
Triglycerides_to_Phosphoglycerides_ratio	TG/PG	GOBP_GAMETE_GENERATION	Gamete Generation	822	4/12	822/17951	0.00486618	7.279399838	4.766633667	0.001608319	0.070837499	0.04276434	23705/1499/406/285335	4
Triglycerides_to_Phosphoglycerides_ratio	TG/PG	GOBP_PROTEIN_MODIFICATION_BY_SMALL_PROTEIN_CONJUGATION	Protein Modification By Small Protein Conjugation	847	4/12	847/17951	0.00472255	7.064541519	4.676431416	0.001796963	0.070837499	0.04276434	10425/51130/1499/91947	4
Triglycerides_to_Phosphoglycerides_ratio	TG/PG	GOBP_MULTICELLULAR_ORGANISMAL_REPRODUCTIVE_PROCESS	Multicellular Organismal Reproductive Process	980	4/12	980/17951	0.004081633	6.105782313	4.251531001	0.00307001	0.070837499	0.04276434	23705/1499/406/285335	4
Cholesteryl_Esters_in_HDL	HDL-CE	GOBP_DEVELOPMENTAL_GROWTH	Developmental Growth	659	4/14	659/17951	0.006069803	7.782787774	4.956209579	0.001342265	0.072203406	0.045175601	10425/80169/1499/57468	4
Cholesteryl_Esters_in_HDL	HDL-CE	GOBP_CARBOHYDRATE_DERIVATIVE_BIOSYNTHETIC_PROCESS	Carbohydrate Derivative Biosynthetic Process	672	4/14	672/17951	0.005952381	7.632227891	4.89560213	0.001443072	0.072203406	0.045175601	518/1499/55790/132	4
Cholesteryl_Esters_in_HDL	HDL-CE	GOBP_PROTEIN_MODIFICATION_BY_SMALL_PROTEIN_CONJUGATION	Protein Modification By Small Protein Conjugation	847	4/14	847/17951	0.00472255	6.055321302	4.210784007	0.003369539	0.072203406	0.045175601	10425/51130/1499/91947	4
Cholesteryl_Esters_in_HDL	HDL-CE	GOBP_GROWTH	Growth	922	4/14	922/17951	0.004338395	5.562751782	3.973919555	0.004574517	0.072203406	0.045175601	10425/80169/1499/57468	4
