## Supplementary Table 8 for "Shared genetic architecture between anorexia nervosa and metabolomic biomarkers suggest underlying causal pathways"

Supplementary Table 8. Gene expression enrichment across organs.
organ	GeneRatio	BgRatio	RichFactor	FoldEnrichment	zScore	pvalue	p.adjust	qvalue	Count	geneID
pancreas	54/80	9902/24058	0.005453444	1.6399869	4.7953631	0.0000017	0.0001481	0.0001003	54	10425/9904/6925/5869/65244/124637/80169/339456/51130/100302652/54764/27253/60526/23705/7029/98/518/958/4482/55790/4255/406/58155/7414/54741/1123/2632/7444/27086/2494/4485/85021/132/245812/54927/23033/79962/4200/5362/57103/91010/8563/51517/2042/5048/60412/63891/88/9839/104/64333/1488/84437/6885
liver	50/80	9013/24058	0.005547542	1.6682847	4.6340355	0.0000048	0.0002081	0.0001410	50	10425/9904/6925/5869/65244/124637/80169/51130/100302652/54764/7029/98/958/4482/55790/115294/4255/58155/91947/5360/7414/54741/7444/27086/2494/4485/85021/132/245812/54927/23033/79962/4200/5362/57103/91010/8563/4208/55843/51517/54823/2042/5048/60412/9839/104/64333/1488/84437/6885
colon	14/80	2782/24058	0.005032351	1.5133537	1.6630661	0.0740423	0.1776250	0.1203509	14	339456/27253/98/55790/58155/91947/4684/1123/2632/27086/2494/4485/79962/8563
urinary_bladder	7/80	895/24058	0.007821229	2.3520391	2.3810177	0.0292995	0.0878984	0.0595561	7	958/55790/4684/27086/5362/8563/2042
stomach	17/80	3524/24058	0.004824064	1.4507165	1.6727995	0.0699215	0.1746964	0.1183666	17	6925/27253/23705/98/55790/91947/1123/2632/4485/132/79962/91010/4208/55843/51517/88/9839
esophagus	14/80	2760/24058	0.005072464	1.5254167	1.6945260	0.0702802	0.1746964	0.1183666	14	6925/339456/27253/23705/98/27086/4485/91010/4208/55843/6660/9839/104/64333
small_intestine	18/80	3822/24058	0.004709576	1.4162873	1.6208223	0.0755417	0.1776250	0.1203509	18	80169/339456/27253/23705/98/55790/91947/1123/2632/2494/132/79962/4200/55843/6660/88/2625/64333
aorta	36/80	7945/24058	0.004531152	1.3626306	2.2813001	0.0168419	0.0563555	0.0381840	36	275/10425/9904/6925/124637/51130/100302652/54764/7029/98/518/115294/4255/58155/91947/5360/7414/4684/54741/27086/4485/85021/245812/54927/23033/4200/55843/51517/60412/88/9839/104/64333/1488/84437/6885
pituitary_gland	25/80	5960/24058	0.004194631	1.2614304	1.3440738	0.1138983	0.2359322	0.1598573	25	275/65244/124637/80169/51130/100302652/27253/23705/55790/7414/1123/4485/85021/245812/23033/347088/5362/57103/91010/2042/88/9839/104/64333/84437
kidney	36/80	6390/24058	0.005633803	1.6942254	3.7403863	0.0002864	0.0031143	0.0021101	36	10425/6925/339456/51130/100302652/54764/54875/23705/98/4482/55790/115294/406/58155/7414/4684/1123/7444/27086/4485/85021/23033/79962/4200/5362/57103/8563/4208/84068/5048/60412/9839/2625/104/84437/6885
thyroid_gland	23/80	5563/24058	0.00413446	1.2433354	1.1956167	0.1443561	0.2854314	0.1933958	23	275/9904/124637/80169/339456/51130/100302652/23705/958/55790/115294/406/91947/4485/23033/79962/91010/84068/2042/338761/88/104/1488
heart	47/80	9481/24058	0.004957283	1.4907789	3.5459953	0.0003564	0.0031309	0.0021214	47	9904/6925/65244/124637/80169/51130/100302652/54764/27253/60526/23705/7029/958/115294/4255/406/58155/91947/4684/54741/1123/7444/27086/4485/85021/132/245812/4179/23033/5362/57103/91010/8563/4208/55843/54823/84068/60412/63891/88/9839/2625/104/64333/1488/84437/6885
brain	42/80	8070/24058	0.005204461	1.5651115	3.5969393	0.0003599	0.0031309	0.0021214	42	10425/9904/124637/339456/54764/27253/60526/54875/23705/7029/98/958/57468/115294/4255/406/91947/7414/4684/54741/1123/2632/7444/27086/4485/132/245812/1008/54927/114788/4179/57103/91010/8563/91752/54823/84068/2042/88/338811/64333/1488
skeletal_muscle	44/80	7525/24058	0.005847176	1.7583920	4.5838503	0.0000091	0.0002450	0.0001660	44	275/10425/9904/6925/65244/124637/80169/339456/51130/100302652/10180/54764/23705/98/958/4482/55790/4255/58155/91947/5360/4684/54741/1123/2632/27086/4485/85021/132/245812/54927/4179/23033/5362/91010/4208/51517/54823/63891/88/9839/2625/104/1488
ovary	37/80	6089/24058	0.006076531	1.8273649	4.3148667	0.0000395	0.0005724	0.0003878	37	275/9904/6925/339834/124637/80169/339456/54764/27253/54875/7029/98/958/4482/55790/115294/406/4684/1123/27086/132/245812/23033/5362/57103/91010/55843/51517/54823/60412/88/338811/9839/104/64333/1488/6885
leukocyte	21/80	4046/24058	0.005190311	1.5608564	2.2593246	0.0216836	0.0698695	0.0473405	21	54764/54875/23705/958/4684/2632/27086/4485/245812/5362/91010/8563/4208/51517/2042/6660/88/9839/2625/104/1488
salivary_gland	16/80	3457/24058	0.00462829	1.3918426	1.4380583	0.1038079	0.2240166	0.1517838	16	6925/65244/27253/98/4684/1123/245812/4200/5362/91010/8563/4208/55843/6660/9839/104
uterus	28/80	5495/24058	0.005095541	1.5323567	2.5949066	0.0089823	0.0372123	0.0252134	28	275/9904/6925/124637/80169/339456/54764/54875/23705/7029/958/115294/58155/4684/7444/2494/85021/245812/23033/91010/8563/55843/2042/88/104/1488/84437/6885
uterine_cervix	15/80	2818/24058	0.005322924	1.6007363	1.9603625	0.0434846	0.1220374	0.0826872	15	9904/6925/65244/54764/54875/958/115294/58155/91947/245812/84068/2042/6660/1488/6885
nerve	26/80	5782/24058	0.004496714	1.3522743	1.7751648	0.0534394	0.1452885	0.0984411	26	275/9904/339456/60526/54875/23705/7029/958/55790/58155/91947/4684/4485/245812/254251/23033/91010/55843/51517/54823/84068/2042/6660/88/9839/6885
