## Supplementary Table 9 for "Shared genetic architecture between anorexia nervosa and metabolomic biomarkers suggest underlying causal pathways"

Supplenentary Table 9. Gene expression enrichment with cortical and subcortical brain regions, based on Allen Human Brain Atlas.
atlas	hemi	region	p_value	Wilcoxon_ranksum_value
dk	left	bankssts	0.413580284	527667
dk	left	caudal middle frontal	0.175702536	546997
dk	left	fusiform	0.383067539	529636
dk	left	inferior parietal	0.515872015	521618
dk	left	inferior temporal	0.788155692	507890
dk	left	lateral occipital	0.147399847	550408
dk	left	lateral orbitofrontal	0.710795595	511568
dk	left	middle temporal	0.540480579	520262
dk	left	pars opercularis	0.865983894	504289
dk	left	pars orbitalis	0.654873639	482102
dk	left	pars triangularis	0.492820039	522919
dk	left	postcentral	0.739647719	510182
dk	left	precentral	0.466704846	524433
dk	left	rostral middle frontal	0.810775895	506835
dk	left	superior frontal	0.441639662	525931
dk	left	superior parietal	0.381751939	529723
dk	left	superior temporal	0.818877109	506459
dk	left	supramarginal	0.732429734	510527
dk	left	temporal pole	0.901320226	493740
dk	left	transverse temporal	0.372204003	530360
dk	left	insula	0.478355485	523752
dk	left	caudal anterior cingulate	0.838128563	505569
dk	left	cuneus	0.129330287	552857
dk	left	entorhinal	0.885956926	493040
dk	left	isthmus cingulate	0.988828223	497703
dk	left	lingual	0.484925026	523372
dk	left	medial orbitofrontal	0.864172203	504372
dk	left	parahippocampal	0.301013749	535473
dk	left	paracentral	0.578537313	518224
dk	left	pericalcarine	0.282409472	536938
dk	left	posterior cingulate	0.896399665	502900
dk	left	precuneus	0.350426457	531852
dk	left	rostral anterior cingulate	0.745375675	509909
dk	left	frontal pole	0.65139054	514488
aseg	left	thalamus proper	0.176900788	449554
aseg	left	hippocampus	0.529610685	520857
aseg	left	putamen	0.489709613	473319
aseg	left	amygdala	0.738893453	486198
aseg	left	pallidum	0.641503589	481432
aseg	left	caudate	0.155132801	446986
dk	right	caudal anterior cingulate	0.217861102	542606
dk	right	cuneus	0.070843619	563296
dk	right	entorhinal	0.260816069	538723
dk	right	fusiform	0.532650309	520690
dk	right	isthmus cingulate	0.623745493	515883
dk	right	lateral occipital	0.009392437	591794
dk	right	lateral orbitofrontal	0.60107493	517047
dk	right	lingual	0.081269953	561022
dk	right	medial orbitofrontal	0.257523697	539004
dk	right	parahippocampal	0.079322112	561428
dk	right	paracentral	0.151870142	549838
dk	right	pericalcarine	0.015256214	585626
dk	right	postcentral	0.283068631	536885
dk	right	posterior cingulate	0.655755618	514270
dk	right	precentral	0.195851233	544812
dk	right	precuneus	0.133675984	552245
dk	right	rostral anterior cingulate	0.140659404	551293
dk	right	superior frontal	0.162659672	548513
dk	right	superior parietal	0.147151898	550440
dk	right	bankssts	0.877568738	503759
dk	right	caudal middle frontal	0.196841194	544709
dk	right	inferior parietal	0.05676828	566849
dk	right	inferior temporal	0.356169648	531453
dk	right	middle temporal	0.241695626	540391
dk	right	pars opercularis	0.271980185	537788
dk	right	pars orbitalis	0.139570566	551439
dk	right	pars triangularis	0.49494046	522798
dk	right	rostral middle frontal	0.178830641	546646
dk	right	superior temporal	0.224556711	541967
dk	right	supramarginal	0.951985483	500378
dk	right	transverse temporal	0.127697994	553091
dk	right	insula	0.219138646	542483
aseg	right	thalamus proper	0.119643734	442135
aseg	right	putamen	0.816181694	489832
aseg	right	amygdala	0.334218107	533001
aseg	right	hippocampus	0.785871112	507997
aseg	right	pallidum	0.408399825	468421
aseg	right	caudate	0.163304024	447980
