## Supplementary Table 10 for "Shared genetic architecture between anorexia nervosa and metabolomic biomarkers suggest underlying causal pathways"

Supplementary Table 10. Mendelian Randomization results: AN<-->BMI
outcome	exposure	method	nsnp	beta	se	pval	pval_adjusted
AN	BMI	Inverse variance weighted	814	-0.44541	0.04904	1.063e-19	3.958e-19
AN	BMI	Weighted median	814	-0.28339	0.06676	2.185e-05	5.9e-05
AN	BMI	MR Egger	814	-0.14230	0.14113	0.3136	0.4429
BMI	AN	Inverse variance weighted	5	-0.06172	0.01752	0.0004263	0.001071
BMI	AN	Weighted median	5	-0.06709	0.01396	1.526e-06	4.338e-06
BMI	AN	MR Egger	5	-0.15602	0.05069	0.05421	0.1046
