## Supplementary Table 11 for "Shared genetic architecture between anorexia nervosa and metabolomic biomarkers suggest underlying causal pathways"

Supplementary Table 11. Mendelian Randomization results: Metabolomic markers --> BMI
outcome	exposure	method	nsnp	beta	se	pval	pval_adjusted
BMI	Cholesteryl_Esters_in_IDL	Inverse variance weighted	21	-0.10202	0.03537	0.003924	0.03738
BMI	Cholesteryl_Esters_in_IDL	Weighted median	21	-0.09793	0.02723	0.0003221	0.005884
BMI	Cholesteryl_Esters_in_IDL	MR Egger	21	-0.19749	0.05823	0.003061	0.02992
BMI	Cholesteryl_Esters_in_Large_LDL	Inverse variance weighted	19	-0.09958	0.02762	0.000312	0.005884
BMI	Cholesteryl_Esters_in_Large_LDL	Weighted median	19	-0.05815	0.01607	0.0002967	0.005802
BMI	Cholesteryl_Esters_in_Large_LDL	MR Egger	19	-0.07180	0.04877	0.1592	0.3756
BMI	Clinical_LDL_Cholesterol	Inverse variance weighted	17	-0.10550	0.03511	0.002659	0.0284
BMI	Clinical_LDL_Cholesterol	Weighted median	17	-0.07652	0.01899	5.561e-05	0.00153
BMI	Clinical_LDL_Cholesterol	MR Egger	17	-0.13990	0.05818	0.02955	0.1347
BMI	Phospholipids_in_Large_LDL	Inverse variance weighted	19	-0.09081	0.03031	0.002737	0.0284
BMI	Phospholipids_in_Large_LDL	Weighted median	19	-0.06274	0.01703	0.00023	0.005027
BMI	Phospholipids_in_Large_LDL	MR Egger	19	-0.13879	0.05289	0.01778	0.09641
BMI	Phospholipids_in_Small_HDL	Inverse variance weighted	24	-0.06988	0.02311	0.002501	0.02773
BMI	Phospholipids_in_Small_HDL	Weighted median	24	-0.08131	0.01513	7.762e-08	3.845e-06
BMI	Phospholipids_in_Small_HDL	MR Egger	24	-0.06953	0.03574	0.06459	0.2165
BMI	Saturated_Fatty_Acids	Inverse variance weighted	18	-0.12448	0.04384	0.004523	0.03954
BMI	Saturated_Fatty_Acids	Weighted median	18	-0.10180	0.01581	1.188e-10	2.207e-08
BMI	Saturated_Fatty_Acids	MR Egger	18	-0.07185	0.08253	0.3968	0.6396
BMI	Total_Lipids_in_Large_LDL	Inverse variance weighted	14	-0.11750	0.03940	0.002859	0.02903
BMI	Total_Lipids_in_Large_LDL	Weighted median	14	-0.16153	0.02566	3.086e-10	3.276e-08
BMI	Total_Lipids_in_Large_LDL	MR Egger	14	-0.17247	0.06817	0.02642	0.1242
BMI	Triglycerides_in_Chylomicrons_and_Extremely_Large_VLDL	Inverse variance weighted	26	-0.12295	0.03721	0.0009514	0.01492
BMI	Triglycerides_in_Chylomicrons_and_Extremely_Large_VLDL	Weighted median	26	-0.11431	0.02033	1.892e-08	1.069e-06
BMI	Triglycerides_in_Chylomicrons_and_Extremely_Large_VLDL	MR Egger	26	-0.09272	0.07675	0.2388	0.4756
